# Population variation and prognostic potential of gut antibiotic resistome

**DOI:** 10.1101/2024.08.08.24311663

**Authors:** K. Pärnänen, M. Ruuskanen, G. Sommeria-Klein, V. Laitinen, P. Kantanen, G. Méric, C. Gazolla Volpiano, M. Inouye, R. Knight, V. Salomaa, A. S. Havulinna, T. Niiranen, L. Lahti

## Abstract

The spread of antibiotic-resistance genes in bacteria has severely reduced the efficacy of antibiotics, now contributing to 1.3 million deaths annually. Despite the far-reaching epidemiological implications of this trend, the extent to which antimicrobial resistance load varies within human populations and the drivers that contribute most to this variation remain unclear. Here, we demonstrate in a representative cohort of 7,095 Finnish adults^1^ that socio-demographic factors, lifestyle, and gut microbial community composition shape resistance selection and transmission processes. Antimicrobial resistance gene load was linked not only to prior use of antibiotics, as anticipated, but also to frequent consumption of fresh vegetables and poultry, two food groups previously reported to contain antibiotic-resistant bacteria. Interestingly, ARG load was not associated with high-fat and -sugar foods. Furthermore, antimicrobial resistance gene load was systematically higher in females and the generally healthier high-income demographics in urban and densely populated areas. Data from this prospective cohort with a 17-year follow-up suggests that the prognostic potential of antimicrobial resistome is comparable to blood pressure for mortality and sepsis. These findings highlight population-level risks and socio-demographic dimensions of antimicrobial resistance that are particularly relevant in the current context of global urbanization and middle-class growth.
