## Supplementary Table 1 for "Population variation and prognostic potential of gut antibiotic resistome"

### Sheet: Caption
Supplementary Table 1. Linear models with ARG load/diversity and participant level data or bacterial families
Sheet	Description
ARG load, controlled	Associations between ARG load and participant covariates, controlled for prior antibiotic use
ARG load, not controlled	Associations between ARG load and participant covariates, not controlled for prior antibiotic use
ARG diversity, not controlled	Associations between ARG diversity and participant covariates, not controlled for antibiotic use
Bacterial family and ARG load	Association between ARG load, and species and ARG diversity and prevalent microbial families using Kendall's tau; FDR correction; no covariates
Covariate coding in these sheets are described below with examples
Covariate example	Abbreviations
PREVAL_MACE_PAD	PREVAL = Prior, DRUGS: ( any events since 1995 for drug purchases (KELA drug purchases registry) OR DIAGNOSES: any events since 1968 or birth year for diagnoses in inpatiet care registry (HILMO), or specialized outpatient care registry (HILMO, starting 1998), supplemented with drug reimbursement data (KELA 1969)
BL_USE_RX_C10	BL = recent reimbursement (6 months before sampling, for drug reimbursements)
BL_USE_RX_C10	RX = designates variate is a drug, ATC class /abbreviation for the included drug combinations
KY100_12	KY100 = designates food frequency questionnaire, See Methods for details
Column explanations in these sheets are descibed below:
FDR	p-value adjusted for multiple testing using FDR
Covariate	Covariate code
Covariate explanation	Explanation for the covariate code for without interpretable abreviations
Family	Bacterial family identified using MetaPhlAn3
Estimate	Estimate for association with log10(ARG load), and estimate for ARG diversity
CI2.5	Lower bound of 95% CI
CI97.5	Upper bound for 95% CI
exp_Estimate	Exponent of estimate (10^estimate)
exp_CI2.5	Exponent of lower bound of 95% CI (10^CI2.5)
exp_CI97.5	Exponent of upper bound of 95% CI (10^CI97.5)

### Sheet: ARG load, controlled for AB
Covariate	Covariate explanation	Category	Estimate	CI2.5	CI97.5	exp_Estimate	exp_CI2.5	exp_CI97.5	FDR
BL_USE_RX_G03C		Baseline drug use (any purchases in the past 6 months) ATC class G03C	0.0367	0.0125	0.0608	1.09	1.03	1.15	0.0104
PREVAL_RX_G03		Prior drug use (any purchases in the past 7 years) ATC class G03	0.0357	0.0216	0.0498	1.09	1.05	1.12	8.02e-06
PREVAL_RX_G03C		Prior drug use (any purchases in the past 7 years) ATC class G03C	0.0359	0.0181	0.0537	1.09	1.04	1.13	0.000532
PREVAL_RX_H02AB		Prior drug use (any purchases in the past 7 years) ATC class H02AB	0.0364	0.0101	0.0626	1.09	1.02	1.16	0.0201
PREVAL_RX_R		Prior drug use (any purchases in the past 7 years) ATC class R	0.0391	0.0256	0.0526	1.09	1.06	1.13	2.11e-07
PREVAL_ASTHMA	Asthma	Health	0.0333	0.0111	0.0554	1.08	1.03	1.14	0.0108
PREVAL_RX_G		Prior drug use (any purchases in the past 7 years) ATC class G	0.0332	0.0202	0.0463	1.08	1.05	1.11	8.02e-06
BL_USE_RX_G		Baseline drug use (any purchases in the past 6 months) ATC class G	0.0298	0.0131	0.0465	1.07	1.03	1.11	0.00251
BL_USE_RX_G03		Baseline drug use (any purchases in the past 6 months) ATC class G03	0.031	0.0135	0.0486	1.07	1.03	1.12	0.00251
PREVAL_ASTHMA_COPD	Asthma + COPD	PREVAL ATC class ASTHMA ATC class COPD	0.0292	0.00724	0.0511	1.07	1.02	1.12	0.0269
PREVAL_RX_A07		Prior drug use (any purchases in the past 7 years) ATC class A07	0.028	0.0155	0.0405	1.07	1.04	1.1	0.000106
PREVAL_RX_N05		Prior drug use (any purchases in the past 7 years) ATC class N05	0.0279	0.0101	0.0456	1.07	1.02	1.11	0.00809
BL_USE_RX_A		Baseline drug use (any purchases in the past 6 months) ATC class A	0.024	0.00233	0.0457	1.06	1.01	1.11	0.0666
BL_USE_RX_R		Baseline drug use (any purchases in the past 6 months) ATC class R	0.0236	0.00331	0.0439	1.06	1.01	1.11	0.053
PREVAL_RX_A		Prior drug use (any purchases in the past 7 years) ATC class A	0.0245	0.0107	0.0383	1.06	1.03	1.09	0.00251
PREVAL_RX_G03F		Prior drug use (any purchases in the past 7 years) ATC class G03F	0.0251	0.00349	0.0467	1.06	1.01	1.11	0.053
PREVAL_RX_H		Prior drug use (any purchases in the past 7 years) ATC class H	0.0243	0.00453	0.0441	1.06	1.01	1.11	0.0416
vaesto	Population density/km2		0.0246	0.0184	0.0308	1.06	1.04	1.07	5.54e-13
PREVAL_ANTI_INFMEDS_M01sub		Prior drug use (any purchases in the past 7 years) ATC class A	0.0204	0.00819	0.0326	1.05	1.02	1.08	0.00443
PREVAL_RX_D		Prior drug use (any purchases in the past 7 years) ATC class D	0.022	0.00795	0.0362	1.05	1.02	1.09	0.00823
PREVAL_RX_M		Prior drug use (any purchases in the past 7 years) ATC class M	0.022	0.00953	0.0345	1.05	1.02	1.08	0.00251
BL_USE_RX_ANTI_INFMEDS_M01sub		Baseline drug use (any purchases in the past 6 months) ATC class ANTI ATC class INFMEDS ATC class M01sub	0.0151	-0.00621	0.0364	1.04	0.986	1.09	0.272
BL_USE_RX_G03F		Baseline drug use (any purchases in the past 6 months) ATC class G03F	0.018	-0.00861	0.0447	1.04	0.98	1.11	0.296
BL_USE_RX_N		Baseline drug use (any purchases in the past 6 months) ATC class N	0.0164	-0.00282	0.0356	1.04	0.994	1.09	0.172
KOULGR	Years at school tertiles, adjusted for birth cohort, 1=low,2=medium,3=high	Demography	0.0159	0.00876	0.023	1.04	1.02	1.05	0.000106
KY100_21	Poultry meat	Diet	0.0178	0.012	0.0236	1.04	1.03	1.06	5.33e-08
PREVAL_RX_ANTI_INFMEDS_M01sub		Prior drug use (any purchases in the past 7 years) ATC class ANTI ATC class INFMEDS ATC class M01sub	0.0185	0.00636	0.0307	1.04	1.01	1.07	0.0104
PREVAL_RX_N		Prior drug use (any purchases in the past 7 years) ATC class N	0.0159	0.00254	0.0292	1.04	1.01	1.07	0.0496
Species_diversity		Species ATC class diversity	0.0167	0.00236	0.031	1.04	1.01	1.07	0.053
BL_USE_ANTI_INFMEDS_M01sub		Baseline drug use (any purchases in the past 6 months) ATC class M01	0.0127	-0.00816	0.0336	1.03	0.981	1.08	0.338
KY100_14	Fresh salad, fresh vegetables	Diet	0.0134	0.00876	0.018	1.03	1.02	1.04	2.11e-07
PREVAL_RX_A02		Prior drug use (any purchases in the past 7 years) ATC class A02	0.0138	-0.00264	0.0303	1.03	0.994	1.07	0.179
PREVAL_RX_S		Prior drug use (any purchases in the past 7 years) ATC class S	0.0136	-0.0072	0.0343	1.03	0.984	1.08	0.308
KY100_15	Cooked vegetables	Diet	0.00745	0.00319	0.0117	1.02	1.01	1.03	0.00265
KY100_31	Salty snacks	Diet	0.0074	-0.00101	0.0158	1.02	0.998	1.04	0.159
KY100_37	Fast food	Diet	0.0093	-0.00025	0.0188	1.02	0.999	1.04	0.116
KY100_7	Macaroni, pasta or rice	Diet	0.007	0.00139	0.0126	1.02	1	1.03	0.0384
PREVAL_RX_C03		Prior drug use (any purchases in the past 7 years) ATC class C03	0.00711	-0.0167	0.0309	1.02	0.962	1.07	0.708
TULOT	Income class, larger number =larger income	Demography	0.00827	0.0055	0.011	1.02	1.01	1.03	1.15e-07
BL_USE_RX_M		Baseline drug use (any purchases in the past 6 months) ATC class M	0.00498	-0.013	0.0229	1.01	0.971	1.05	0.729
KY100_16	Vegetarian foods	Diet	0.005	0.0011	0.0089	1.01	1	1.02	0.0324
KY100_17	Fruits	Diet	0.00457	0.000169	0.00897	1.01	1	1.02	0.0877
KY100_2	Dark wheat bread, mixed grain bread	Diet	0.00252	-0.0015	0.00654	1.01	0.997	1.02	0.323
KY100_26	Eggs	Diet	0.00226	-0.0034	0.00791	1.01	0.992	1.02	0.577
KY100_27	Chocolate	Diet	0.00612	0.000963	0.0113	1.01	1	1.03	0.0496
KY100_6	Muesli or cereal	Diet	0.00327	-0.00073	0.00727	1.01	0.998	1.02	0.192
KY100_8	cultured milk or yoghurt	Diet	0.00292	-0.00049	0.00632	1.01	0.999	1.01	0.172
KY100_9	low-fat cheese	Diet	0.00563	0.00245	0.00881	1.01	1.01	1.02	0.00251
PREVAL_RX_A07_NEVT		Drug purchase, nr of events	0.00484	0.00273	0.00695	1.01	1.01	1.02	7.01e-05
PREVAL_RX_C01		Prior drug use (any purchases in the past 7 years) ATC class C01	0.00354	-0.0201	0.0272	1.01	0.955	1.06	0.869
PREVAL_RX_C08		Prior drug use (any purchases in the past 7 years) ATC class C08	0.00331	-0.0207	0.0273	1.01	0.954	1.06	0.875
PREVAL_RX_G03D		Prior drug use (any purchases in the past 7 years) ATC class G03D	0.00559	-0.02	0.0311	1.01	0.955	1.07	0.809
PREVAL_RX_N06		Prior drug use (any purchases in the past 7 years) ATC class N06	0.00602	-0.0126	0.0247	1.01	0.971	1.06	0.675
V2	Sequencing library size, millions of reads		0.00543	-0.00019	0.011	1.01	1	1.03	0.117
HFC_score	Healthy food score, Koponen et al,. 2021	Diet	7.69e-05	4.42e-06	0.000149	1	1	1	0.0812
KY100_20	Fish, fish dishes	Diet	0.000586	-0.00531	0.00649	1	0.988	1.02	0.895
KY100_28	Candy	Diet	0.00178	-0.00292	0.00649	1	0.993	1.02	0.6
KY100_3	White bread	Diet	0.000734	-0.00378	0.00524	1	0.991	1.01	0.869
KY100_30	Low-calory soft drinks	Diet	0.00126	-0.00356	0.00608	1	0.992	1.01	0.745
PREVAL_DIAB	Diabetes	Health	0.00204	-0.0241	0.0282	1	0.946	1.07	0.921
PREVAL_RX_A_NEVT		Drug purchase, nr of events	0.000955	0.000227	0.00168	1	1	1	0.0292
PREVAL_RX_ANTI_INFMEDS_M01sub_NEVT		Drug purchase, nr of events	0.00112	-8e-05	0.00232	1	1	1.01	0.134
PREVAL_RX_D_NEVT		Drug purchase, nr of events	0.00147	-0.00015	0.0031	1	1	1.01	0.147
PREVAL_RX_G_NEVT		Drug purchase, nr of events	0.00116	0.0005	0.00181	1	1	1	0.00251
PREVAL_RX_M_NEVT		Drug purchase, nr of events	0.000398	-0.00044	0.00123	1	0.999	1	0.483
PREVAL_RX_N_NEVT		Drug purchase, nr of events	0.000178	-0.00019	0.000547	1	1	1	0.481
PREVAL_RX_R_NEVT		Drug purchase, nr of events	0.000673	0.000206	0.00114	1	1	1	0.0148
BL_AGE	Baseline age		-0.00052	-0.00097	-6.3e-05	0.999	0.998	1	0.0583
BL_USE_RX_C09		Baseline drug use (any purchases in the past 6 months) ATC class C09	-0.00032	-0.0218	0.0211	0.999	0.951	1.05	0.977
KY100_25	cold meat cuts (cooked ham)	Diet	-0.00045	-0.00432	0.00342	0.999	0.99	1.01	0.877
PREVAL_LIPIDMEDS_C10		Baseline drug use (any purchases in the past 6 months) ATC class C09	-0.00066	-0.0206	0.0193	0.998	0.954	1.05	0.957
PREVAL_RX_C10		Prior drug use (any purchases in the past 7 years) ATC class C10	-0.001	-0.0209	0.0189	0.998	0.953	1.04	0.938
PREVAL_RX_C10A		Prior drug use (any purchases in the past 7 years) ATC class C10A	-0.001	-0.0209	0.0189	0.998	0.953	1.04	0.938
BL_USE_RX_C10AA		Baseline drug use (any purchases in the past 6 months) ATC class C10AA	-0.00141	-0.0243	0.0215	0.997	0.946	1.05	0.938
BMI	Body mass index	Health	-0.00237	-0.00363	-0.0011	0.995	0.992	0.997	0.00163
KY100_19	Fruit and berry juices	Diet	-0.00235	-0.00591	0.0012	0.995	0.986	1	0.303
PREVAL_RX_C10AA		Prior drug use (any purchases in the past 7 years) ATC class C10AA	-0.00233	-0.0225	0.0178	0.995	0.95	1.04	0.877
BL_USE_LIPIDMEDS_C10		Baseline drug use (any purchases in the past 6 months) ATC class C	-0.00279	-0.0254	0.0199	0.994	0.943	1.05	0.877
KY100_10	Other cheeses	Diet	-0.00266	-0.00606	0.000742	0.994	0.986	1	0.217
PREVAL_RX_C		Prior drug use (any purchases in the past 7 years) ATC class C	-0.00265	-0.0158	0.0105	0.994	0.964	1.02	0.824
KY100_29	Sugared soft drinks	Diet	-0.00321	-0.00746	0.00104	0.993	0.983	1	0.236
PREVAL_RX_B		Prior drug use (any purchases in the past 7 years) ATC class B	-0.0032	-0.028	0.0216	0.993	0.938	1.05	0.877
BL_USE_RX_C10		Baseline drug use (any purchases in the past 6 months) ATC class C10	-0.00342	-0.0261	0.0193	0.992	0.942	1.05	0.869
BL_USE_RX_C10A		Baseline drug use (any purchases in the past 6 months) ATC class C10A	-0.00342	-0.0261	0.0193	0.992	0.942	1.05	0.869
KY100_22	Meat dishes	Diet	-0.00365	-0.00931	0.00202	0.992	0.979	1	0.313
PREVAL_IHD	Incident heart disease	Health	-0.00367	-0.0287	0.0213	0.992	0.936	1.05	0.869
KY100_35	Store bought ready-to-eat meals	Diet	-0.00377	-0.00971	0.00217	0.991	0.978	1.01	0.318
BL_USE_RX_C		Baseline drug use (any purchases in the past 6 months) ATC class C	-0.00498	-0.0196	0.00967	0.989	0.956	1.02	0.655
KY100_13	fried potatoes or french fries	Diet	-0.00464	-0.011	0.00174	0.989	0.975	1	0.258
PREVAL_K11_APPENDIX	Appendicitis	Health	-0.00523	-0.0314	0.021	0.988	0.93	1.05	0.824
PREVAL_RX_C09		Prior drug use (any purchases in the past 7 years) ATC class C09	-0.00533	-0.0246	0.014	0.988	0.945	1.03	0.729
KY100_18	Fresh or frozen berries	Diet	-0.00588	-0.00978	-0.00198	0.987	0.978	0.995	0.0106
KY100_4	Sweet coffeebread or pies	Diet	-0.00604	-0.0101	-0.00198	0.986	0.977	0.995	0.0115
KY100_5	Porridges	Diet	-0.00697	-0.0104	-0.00357	0.984	0.976	0.992	0.00042
KOL	Cholesterol, total	Health	-0.00726	-0.0128	-0.00168	0.983	0.971	0.996	0.0302
KY100_24	sausages (e.g. salami, gotler sausage)	Diet	-0.00751	-0.011	-0.00401	0.983	0.975	0.991	0.000208
BL_USE_RX_C07		Baseline drug use (any purchases in the past 6 months) ATC class C07	-0.00819	-0.0276	0.0112	0.981	0.938	1.03	0.557
KY100_1	Rye bread, rye crisp	Diet	-0.00834	-0.0136	-0.00309	0.981	0.969	0.993	0.00751
PREVAL_MENTALDIS	Mental disease	Health	-0.00852	-0.0297	0.0127	0.981	0.934	1.03	0.577
PREVAL_RX_C07		Prior drug use (any purchases in the past 7 years) ATC class C07	-0.00893	-0.0253	0.00744	0.98	0.943	1.02	0.408
KY100_23	Sausages, wieners	Diet	-0.00933	-0.0146	-0.00406	0.979	0.967	0.991	0.00251
PREVAL_MACE_PAD		PREVAL ATC class MACE ATC class PAD	-0.0131	-0.0386	0.0125	0.97	0.915	1.03	0.447
KY100_12	Cooked or mashed potatoes	Diet	-0.0148	-0.021	-0.00861	0.966	0.953	0.98	3.21e-05
PREVAL_HIBP		PREVAL ATC class HIBP	-0.0161	-0.034	0.00176	0.964	0.925	1	0.147
PREVAL_MACE		Health	-0.0175	-0.0438	0.0088	0.96	0.904	1.02	0.303
PREVAL_MSKEL_ANYFRAC		PREVAL ATC class MSKEL ATC class ANYFRAC	-0.0223	-0.0433	-0.00124	0.95	0.905	0.997	0.0812
MEN	Men=1, Women=0	Demography	-0.0388	-0.0506	-0.0269	0.915	0.89	0.94	5.31e-09
BL_USE_RX_L		Baseline drug use (any purchases in the past 6 months) ATC class L	-0.0445	-0.109	0.0196	0.903	0.779	1.05	0.282
EAST	Region, 1=EASTern Finland, 0=WESTern Finland	Geography	-0.0545	-0.0671	-0.042	0.882	0.857	0.908	2.18e-15

### Sheet: ARG load, not controlled 
Covariate	Covariate explanation	Category	Estimate	CI2.5	CI97.5	exp_Estimate	exp_CI2.5	exp_CI97.5	FDR
BL_USE_RX_J01F		Antibiotic: Baseline macrolide use (any purchases in the past 6 months)	0.226	0.195	0.256	1.68	1.57	1.8	4.79e-46
PREVAL_RX_J01A		Antibiotic: Prior tetracycline use (any purchases in the past 7 years)	0.222	0.21	0.235	1.67	1.62	1.72	3.5e-232
PREVAL_RX_J		Drug use (any purchases in the past 7 years) ATC class J	0.192	0.176	0.207	1.55	1.5	1.61	1.6e-117
PREVAL_RX_J01		Antibiotic: Prior antibiotic use (any purchases in the past 7 years)	0.189	0.173	0.204	1.54	1.49	1.6	4.6e-120
BL_USE_RX_J01_1mo		Antibiotic: Baseline antibiotic use (any purchases in the past 1 month)	0.183	0.163	0.202	1.52	1.46	1.59	2.31e-71
BL_USE_RX_J		Baseline drug use (any purchases in the past 6 months) ATC class J	0.18	0.161	0.199	1.51	1.45	1.58	4.03e-74
BL_USE_RX_J01		Antibiotic: Baseline antibiotic use (any purchases in the past 6 months)	0.173	0.156	0.19	1.49	1.43	1.55	4.61e-83
PREVAL_RX_H02AB		Drug use (any purchases in the past 7 years) ATC class H02AB	0.152	0.123	0.181	1.42	1.33	1.52	1.24e-23
PREVAL_RX_R		Drug use (any purchases in the past 7 years) ATC class R	0.146	0.133	0.159	1.4	1.36	1.44	1.5e-100
PREVAL_RX_J01F		Antibiotic: Prior macrolide use (any purchases in the past 7 years)	0.143	0.129	0.157	1.39	1.35	1.43	9.79e-87
BL_USE_RX_R		Baseline drug use (any purchases in the past 6 months) ATC class R	0.139	0.117	0.161	1.38	1.31	1.45	5.08e-34
PREVAL_ASTHMA	Asthma	Health	0.138	0.113	0.162	1.37	1.3	1.45	5.4e-27
PREVAL_ASTHMA_COPD	Asthma + COPD	Health	0.135	0.111	0.159	1.36	1.29	1.44	1.54e-26
PREVAL_RX_J01X		Antibiotic: Prior antibiotic (other antibacterians) use (any purchases in the past 7 years)	0.114	0.0539	0.174	1.3	1.13	1.49	0.000356
PREVAL_RX_H		Drug use (any purchases in the past 7 years) ATC class H	0.109	0.0865	0.131	1.28	1.22	1.35	2.77e-21
PREVAL_RX_J02		Drug use (any purchases in the past 7 years) ATC class J02	0.1	0.0811	0.119	1.26	1.21	1.32	1.03e-23
BL_USE_RX_J01C		Antibiotic: Baseline penicillin use (any purchases in the past 6 months)	0.0979	0.0675	0.128	1.25	1.17	1.34	7.34e-10
PREVAL_RX_M		Drug use (any purchases in the past 7 years) ATC class M	0.0894	0.0758	0.103	1.23	1.19	1.27	2.05e-36
PREVAL_RX_G03C		Drug use (any purchases in the past 7 years) ATC class G03C	0.0912	0.0709	0.111	1.23	1.18	1.29	4.66e-18
BL_USE_RX_A		Baseline drug use (any purchases in the past 6 months) ATC class A	0.0884	0.0638	0.113	1.23	1.16	1.3	5.86e-12
PREVAL_RX_G		Drug use (any purchases in the past 7 years) ATC class G	0.0846	0.07	0.0992	1.22	1.17	1.26	1.29e-28
PREVAL_RX_A		Drug use (any purchases in the past 7 years) ATC class A	0.0873	0.072	0.103	1.22	1.18	1.27	5.52e-28
PREVAL_RX_G03		Drug use (any purchases in the past 7 years) ATC class G03	0.0847	0.0689	0.101	1.22	1.17	1.26	1.11e-24
PREVAL_RX_A02		Drug use (any purchases in the past 7 years) ATC class A02	0.0853	0.0669	0.104	1.22	1.17	1.27	5.1e-19
PREVAL_RX_J01E		Antibiotic: Prior sulphonamide and trimethtroprim use (any purchases in the past 7 years)	0.0862	0.0659	0.106	1.22	1.16	1.28	3.7e-16
BL_USE_RX_G03C		Baseline drug use (any purchases in the past 6 months) ATC class G03C	0.0851	0.0573	0.113	1.22	1.14	1.3	4.46e-09
PREVAL_ANTI_INFMEDS_M01sub		Drug use (any purchases in the past 7 years) ATC class M01	0.0842	0.0708	0.0976	1.21	1.18	1.25	1.34e-33
PREVAL_RX_ANTI_INFMEDS_M01sub		Drug use (any purchases in the past 7 years) ATC class M01	0.0821	0.0687	0.0955	1.21	1.17	1.25	5.5e-32
PREVAL_RX_J01D		Antibiotic: Prior other beta-lactam purchases use (any purchases in the past 7 years)	0.0823	0.0687	0.0959	1.21	1.17	1.25	2.39e-31
BL_USE_RX_ANTI_INFMEDS_M01sub		Baseline drug use (any purchases in the past 6 months) ATC class M01	0.0829	0.0586	0.107	1.21	1.14	1.28	6.28e-11
PREVAL_RX_J01C		Antibiotic: Prior penicillin use (any purchases in the past 7 years)	0.0789	0.0652	0.0926	1.2	1.16	1.24	1.99e-28
BL_USE_RX_G		Baseline drug use (any purchases in the past 6 months) ATC class G	0.0796	0.0605	0.0986	1.2	1.15	1.25	1.04e-15
BL_USE_RX_G03		Baseline drug use (any purchases in the past 6 months) ATC class G03	0.0804	0.0604	0.1	1.2	1.15	1.26	1.2e-14
PREVAL_RX_J01M		Antibiotic: Prior quinolone use (any purchases in the past 7 years)	0.0802	0.057	0.103	1.2	1.14	1.27	3.46e-11
PREVAL_RX_S		Drug use (any purchases in the past 7 years) ATC class S	0.0796	0.056	0.103	1.2	1.14	1.27	1.02e-10
BL_USE_ANTI_INFMEDS_M01sub		Baseline drug use (any purchases in the past 6 months) ATC class M01	0.0775	0.0537	0.101	1.2	1.13	1.26	4.46e-10
PREVAL_RX_J01A_NEVT		Antibiotic: Prior tetracycline purchases (nr of purchases in the past 7 years)	0.0716	0.0672	0.0761	1.18	1.17	1.19	7.1e-199
PREVAL_RX_A07		Drug use (any purchases in the past 7 years) ATC class A07	0.0721	0.058	0.0862	1.18	1.14	1.22	7.97e-23
PREVAL_RX_N		Drug use (any purchases in the past 7 years) ATC class N	0.0719	0.057	0.0868	1.18	1.14	1.22	1.89e-20
PREVAL_RX_D		Drug use (any purchases in the past 7 years) ATC class D	0.0728	0.0569	0.0887	1.18	1.14	1.23	1.44e-18
BL_USE_RX_M		Baseline drug use (any purchases in the past 6 months) ATC class M	0.0707	0.0504	0.0911	1.18	1.12	1.23	2.95e-11
PREVAL_RX_N05		Drug use (any purchases in the past 7 years) ATC class N05	0.0702	0.05	0.0905	1.18	1.12	1.23	3.25e-11
BL_USE_RX_N		Baseline drug use (any purchases in the past 6 months) ATC class N	0.0703	0.0484	0.0922	1.18	1.12	1.24	7.34e-10
PREVAL_RX_G03F		Drug use (any purchases in the past 7 years) ATC class G03F	0.0711	0.0463	0.096	1.18	1.11	1.25	4.69e-08
PREVAL_RX_N06		Drug use (any purchases in the past 7 years) ATC class N06	0.0573	0.0361	0.0786	1.14	1.09	1.2	2.74e-07
PREVAL_RX_C08		Drug use (any purchases in the past 7 years) ATC class C08	0.0587	0.0312	0.0862	1.14	1.07	1.22	5.79e-05
PREVAL_RX_C03		Drug use (any purchases in the past 7 years) ATC class C03	0.0567	0.0294	0.084	1.14	1.07	1.21	8.98e-05
BL_USE_RX_G03F		Baseline drug use (any purchases in the past 6 months) ATC class G03F	0.0539	0.023	0.0847	1.13	1.05	1.22	0.00104
PREVAL_RX_J01F_NEVT		Antibiotic: Prior macrolide purchases (nr of purchases in the past 7 years)	0.0494	0.0447	0.0541	1.12	1.11	1.13	6.06e-89
PREVAL_RX_G03D		Drug use (any purchases in the past 7 years) ATC class G03D	0.0494	0.0199	0.0789	1.12	1.05	1.2	0.00168
PREVAL_RX_C		Drug use (any purchases in the past 7 years) ATC class C	0.0407	0.0258	0.0557	1.1	1.06	1.14	2e-07
PREVAL_RX_C01		Drug use (any purchases in the past 7 years) ATC class C01	0.0433	0.0162	0.0705	1.1	1.04	1.18	0.00279
PREVAL_RX_B		Drug use (any purchases in the past 7 years) ATC class B	0.0405	0.0121	0.069	1.1	1.03	1.17	0.00796
PREVAL_DIAB		Health	0.0385	0.00838	0.0687	1.09	1.02	1.17	0.0177
PREVAL_RX_J01D_NEVT		Antibiotic: Prior other beta-lactam purchases (nr of purchases in the past 7 years)	0.0322	0.0274	0.0371	1.08	1.07	1.09	1.78e-37
PREVAL_RX_C09		Drug use (any purchases in the past 7 years) ATC class C09	0.034	0.0118	0.0562	1.08	1.03	1.14	0.0042
PREVAL_IHD		Health	0.0329	0.00404	0.0617	1.08	1.01	1.15	0.0344
PREVAL_RX_J01C_NEVT		Antibiotic: Prior penicillin purchases (nr of purchases in the past 7 years)	0.0282	0.0237	0.0327	1.07	1.06	1.08	1.34e-33
BL_USE_RX_C		Baseline drug use (any purchases in the past 6 months) ATC class C	0.0306	0.0138	0.0474	1.07	1.03	1.12	0.000635
PREVAL_RX_C07		Drug use (any purchases in the past 7 years) ATC class C07	0.0284	0.00967	0.0472	1.07	1.02	1.11	0.00467
BL_USE_RX_C09		Baseline drug use (any purchases in the past 6 months) ATC class C09	0.031	0.00626	0.0558	1.07	1.01	1.14	0.0197
PREVAL_RX_J01X_NEVT		Antibiotic: Prior antibiotic (other antibacterials) purchases (nr of purchases in the past 7 years)	0.0283	0.00569	0.0508	1.07	1.01	1.12	0.0197
BL_USE_RX_C10AA		Baseline drug use (any purchases in the past 6 months) ATC class C10AA	0.0304	0.00397	0.0569	1.07	1.01	1.14	0.0331
PREVAL_MACE_PAD	Major adverse cardiovascular event + peripheral artery disease	Health	0.0277	-0.00155	0.057	1.07	0.996	1.14	0.0773
PREVAL_RX_J02_NEVT		Drug purchases (nr of purchases in the past 7 years) ATC class J02	0.0235	0.0178	0.0291	1.06	1.04	1.07	2.1e-15
KY100_21	Poultry meat	Diet	0.0254	0.0187	0.0321	1.06	1.04	1.08	2.98e-13
vaesto	Population density/km2		0.0265	0.0193	0.0337	1.06	1.05	1.08	1.62e-12
PREVAL_RX_J01E_NEVT		Antibiotic: Prior sulfonamide and trimethroprim purchases (nr of purchases in the past 7 years)	0.0263	0.0184	0.0342	1.06	1.04	1.08	1.85e-10
PREVAL_RX_J01M_NEVT		Antibiotic: Prior quinolone purchases (nr of purchases in the past 7 years)	0.0265	0.0179	0.0351	1.06	1.04	1.08	3.88e-09
PREVAL_RX_C10AA		Drug use (any purchases in the past 7 years) ATC class C10AA	0.0258	0.00251	0.049	1.06	1.01	1.12	0.04
PREVAL_LIPIDMEDS_C10		Drug use (any purchases in the past 7 years) ATC class C10	0.0245	0.00152	0.0476	1.06	1	1.12	0.0482
PREVAL_RX_C10		Drug use (any purchases in the past 7 years) ATC class C10	0.0241	0.0011	0.0471	1.06	1	1.11	0.0511
PREVAL_RX_C10A		Drug use (any purchases in the past 7 years) ATC class C10A	0.0241	0.0011	0.0471	1.06	1	1.11	0.0511
BL_USE_LIPIDMEDS_C10		Baseline drug use (any purchases in the past 6 months) ATC class C10	0.0271	0.000899	0.0532	1.06	1	1.13	0.0539
BL_USE_RX_C10		Baseline drug use (any purchases in the past 6 months) ATC class C10	0.0263	0.000136	0.0525	1.06	1	1.13	0.0606
BL_USE_RX_C10A		Baseline drug use (any purchases in the past 6 months) ATC class C10A	0.0263	0.000136	0.0525	1.06	1	1.13	0.0606
PREVAL_MACE	Major adverse cardiovascular event	Health	0.0211	-0.0092	0.0513	1.05	0.979	1.13	0.194
PREVAL_RX_J01_NEVT		Antibiotic: Prior antibiotic purchases (nr of purchases in the past 7 years)	0.0184	0.017	0.0198	1.04	1.04	1.05	1.6e-141
PREVAL_RX_J_NEVT		Drug purchases (nr of purchases in the past 7 years) ATC class J	0.0163	0.0151	0.0176	1.04	1.04	1.04	1.3e-137
KY100_14	Fresh salad, fresh vegetables	Diet	0.0174	0.0121	0.0227	1.04	1.03	1.05	3.69e-10
PREVAL_HIBP	High blood pressure	Health	0.0187	-0.00191	0.0394	1.04	0.996	1.09	0.09
BL_USE_RX_C07		Baseline drug use (any purchases in the past 6 months) ATC class C07	0.0155	-0.00696	0.038	1.04	0.984	1.09	0.197
KY100_15	Cooked vegetables	Diet	0.0136	0.00865	0.0185	1.03	1.02	1.04	1.34e-07
KOULGR	Years at school tertiles, adjusted for birth cohort, 1=low,2=medium,3=high	Demohraphics	0.0134	0.00513	0.0217	1.03	1.01	1.05	0.00243
PREVAL_RX_ANTI_INFMEDS_M01sub_NEVT		Drug purchases (nr of purchases in the past 7 years) ATC class M01	0.00657	0.00525	0.0079	1.02	1.01	1.02	1.51e-21
PREVAL_RX_A07_NEVT		Drug purchases (nr of purchases in the past 7 years) ATC class A07	0.00938	0.00697	0.0118	1.02	1.02	1.03	9.4e-14
TULOT	Income class, larger number =larger income	Demographics	0.00897	0.00576	0.0122	1.02	1.01	1.03	9.82e-08
KY100_9	low-fat cheese	Diet	0.00925	0.00558	0.0129	1.02	1.01	1.03	1.61e-06
KY100_16	Vegetarian foods	Diet	0.00879	0.00428	0.0133	1.02	1.01	1.03	0.000251
KY100_17	Fruits	Diet	0.00752	0.00242	0.0126	1.02	1.01	1.03	0.00591
KY100_7	Macaroni, pasta or rice	Diet	0.00867	0.00218	0.0152	1.02	1.01	1.04	0.013
V2	Sequencing library size, millions of reads		0.00755	0.00104	0.0141	1.02	1	1.03	0.0318
KY100_31	Salty snacks	Diet	0.00761	-0.00213	0.0174	1.02	0.995	1.04	0.145
KY100_37	Fast food	Diet	0.00719	-0.00386	0.0182	1.02	0.991	1.04	0.222
PREVAL_MENTALDIS	Mental disease	Health	0.00796	-0.0166	0.0325	1.02	0.963	1.08	0.549
PREVAL_RX_R_NEVT		Drug purchases (nr of purchases in the past 7 years) ATC class R	0.0033	0.00281	0.00379	1.01	1.01	1.01	4.68e-38
PREVAL_RX_M_NEVT		Drug purchases (nr of purchases in the past 7 years) ATC class M	0.00464	0.00373	0.00555	1.01	1.01	1.01	8.92e-23
PREVAL_RX_G_NEVT		Drug purchases (nr of purchases in the past 7 years) ATC class G	0.00352	0.00278	0.00426	1.01	1.01	1.01	6.17e-20
PREVAL_RX_A_NEVT		Drug purchases (nr of purchases in the past 7 years) ATC class A	0.0034	0.00259	0.00421	1.01	1.01	1.01	6.77e-16
PREVAL_RX_D_NEVT		Drug purchases (nr of purchases in the past 7 years) ATC class D	0.00486	0.00299	0.00672	1.01	1.01	1.02	6.6e-07
KY100_8	cultured milk or yoghurt	Diet	0.00514	0.0012	0.00908	1.01	1	1.02	0.0155
KY100_6	Muesli or cereal	Diet	0.00503	0.000394	0.00966	1.01	1	1.02	0.0444
KY100_30	Low-calory soft drinks	Diet	0.00594	0.000354	0.0115	1.01	1	1.03	0.0483
KY100_25	cold meat cuts (cooked ham)	Diet	0.0034	-0.00107	0.00787	1.01	0.998	1.02	0.156
KY100_2	Dark wheat bread, mixed grain bread	Diet	0.00337	-0.00129	0.00802	1.01	0.997	1.02	0.177
KY100_27	Chocolate	Diet	0.00401	-0.00196	0.00999	1.01	0.995	1.02	0.208
PREVAL_RX_N_NEVT		Drug purchases (nr of purchases in the past 7 years) ATC class N	0.000879	0.000455	0.0013	1	1	1	8.98e-05
HFC_score	Healthy food score, Koponen et al.,	Diet	0.000145	6.1e-05	0.000228	1	1	1	0.00116
KY100_26	Eggs	Diet	0.00169	-0.00486	0.00824	1	0.989	1.02	0.636
KY100_3	White bread	Diet	0.0012	-0.00401	0.00641	1	0.991	1.01	0.672
KY100_20	Fish, fish dishes	Diet	0.00147	-0.00537	0.00831	1	0.988	1.02	0.689
PREVAL_K11_APPENDIX	Appendicitis	Health	7.6e-05	-0.0303	0.0304	1	0.933	1.07	0.996
BL_AGE	Baseline age		-0.00025	-0.00077	0.000278	0.999	0.998	1	0.375
KY100_19	Fruit and berry juices	Diet	-0.00063	-0.00475	0.0035	0.999	0.989	1.01	0.777
BMI	Body mass index	Health	-0.00078	-0.00225	0.000686	0.998	0.995	1	0.316
KY100_28	Candy	Diet	-0.00066	-0.00611	0.00479	0.998	0.986	1.01	0.818
KY100_18	Fresh or frozen berries	Diet	-0.0029	-0.00742	0.00161	0.993	0.983	1	0.226
KY100_10	Other cheeses	Diet	-0.00383	-0.00777	0.000108	0.991	0.982	1	0.0696
KY100_29	Sugared soft drinks	Diet	-0.00448	-0.00941	0.000444	0.99	0.979	1	0.09
KY100_5	Porridges	Diet	-0.00546	-0.0094	-0.00152	0.988	0.979	0.997	0.00985
KY100_22	Meat dishes	Diet	-0.00542	-0.012	0.00114	0.988	0.973	1	0.124
KY100_35	Store bought ready-to-eat meals	Diet	-0.00561	-0.0125	0.00127	0.987	0.972	1	0.128
KY100_24	sausages (e.g. salami, gotler sausage)	Diet	-0.00752	-0.0116	-0.00347	0.983	0.974	0.992	0.000496
KY100_4	Sweet coffeebread or pies	Diet	-0.00913	-0.0138	-0.00444	0.979	0.969	0.99	0.000254
KY100_13	fried potatoes or french fries	Diet	-0.00936	-0.0167	-0.00198	0.979	0.962	0.995	0.0184
KY100_12	Cooked or mashed potatoes	Diet	-0.0104	-0.0176	-0.00321	0.976	0.96	0.993	0.00701
KY100_23	Sausages, wieners	Diet	-0.0109	-0.017	-0.00483	0.975	0.962	0.989	0.000771
KY100_1	Rye bread, rye crisp	Diet	-0.0114	-0.0175	-0.00533	0.974	0.961	0.988	0.000422
KOL	Cholesterol, total	Health	-0.0115	-0.0179	-0.00502	0.974	0.96	0.989	0.000839
PREVAL_MSKEL_ANYFRAC	Any sceletal fractures	Health	-0.0131	-0.0375	0.0113	0.97	0.917	1.03	0.316
Species_diversity		Species_diversity	-0.0143	-0.0307	0.00214	0.968	0.932	1	0.105
BL_USE_RX_L		Baseline drug use (any purchases in the past 6 months) ATC class L	-0.0397	-0.114	0.0347	0.913	0.769	1.08	0.316
EAST	Region, 1=EASTern Finland, 0=WESTern Finland	Geography	-0.0646	-0.0791	-0.0501	0.862	0.833	0.891	1.13e-17
MEN	Men=1, Women=0	Demographics	-0.0697	-0.0832	-0.0562	0.852	0.826	0.879	3.42e-23

### Sheet: ARG diversity not controlled fo
Covariate	Covariate explananation	Estimate	CI2.5	CI97.5	FDR	Category
Species_diversity		0.351	0.322	0.381	2.5e-113	Species diversity
PREVAL_RX_J01F		0.215	0.188	0.241	6.92e-54	Antibiotic: Prior macrolide use (any purchases in the past 7 years)
PREVAL_RX_J01F_NEVT		0.0639	0.0548	0.0729	8.29e-41	Antibiotic: Prior macrolide purchases (nr of purchases in the past 7 years)
PREVAL_RX_J_NEVT		0.0141	0.0117	0.0166	1.19e-27	Drug purchases (nr of purchases in the past 7 years) ATC class J
PREVAL_RX_J01_NEVT		0.0154	0.0127	0.0182	6.59e-27	Prior antibiotic purchases (nr of purchases in the past 7 years)
EAST	Region, 1=EASTern Finland, 0=WESTern Finland	-0.144	-0.171	-0.116	2.42e-23	Geography
vaesto	Population density/km2	0.0632	0.0497	0.0767	1.17e-18
PREVAL_RX_J01		0.139	0.109	0.169	6.67e-18	Prior antibiotic use (any purchases in the past 7 years)
PREVAL_RX_J		0.14	0.109	0.171	2.89e-17	Drug use (any purchases in the past 7 years) ATC class J
PREVAL_RX_R		0.104	0.0786	0.13	2.69e-14	Drug use (any purchases in the past 7 years) ATC class R
V2	Sequencing library size, millions of reads	0.0478	0.0356	0.06	2.35e-13
BL_USE_RX_J01F		0.221	0.163	0.28	1.22e-12	Antibiotic: Baseline macrolide use (any purchases in the past 6 months)
PREVAL_RX_J01A_NEVT		0.0344	0.0253	0.0435	1.71e-12	Antibiotic: Prior tetracycline purchases (nr of purchases in the past 7 years)
MEN	Men=1, Women=0	-0.0949	-0.121	-0.0693	3.93e-12	Demographics
KY100_21	Poultry meat	0.0453	0.0327	0.058	2.05e-11	Diet
PREVAL_RX_J01A		0.094	0.0677	0.12	2.61e-11	Antibiotic: Prior tetracycline use (any purchases in the past 7 years)
PREVAL_RX_G		0.0851	0.0573	0.113	1.76e-08	Drug use (any purchases in the past 7 years) ATC class G
PREVAL_RX_G03		0.0913	0.0611	0.121	2.33e-08	Drug use (any purchases in the past 7 years) ATC class G03
KOULGR	Years at school tertiles, adjusted for birth cohort, 1=low,2=medium,3=high	0.0462	0.0307	0.0618	4.46e-08	Demohraphics
KY100_14	Fresh salad, fresh vegetables	0.0296	0.0195	0.0396	5.74e-08	Diet
PREVAL_RX_G_NEVT		0.00411	0.00271	0.00552	6.14e-08	Drug purchases (nr of purchases in the past 7 years) ATC class G
PREVAL_RX_J01D_NEVT		0.0263	0.017	0.0355	1.6e-07	Antibiotic: Prior other beta-lactam purchases (nr of purchases in the past 7 years)
PREVAL_RX_J01C_NEVT		0.0237	0.0151	0.0322	3.61e-07	Antibiotic: Prior penicillin purchases (nr of purchases in the past 7 years)
PREVAL_RX_J02		0.0996	0.0631	0.136	5.04e-07	Drug use (any purchases in the past 7 years) ATC class J02
PREVAL_RX_A07		0.0717	0.0449	0.0984	8.64e-07	Drug use (any purchases in the past 7 years) ATC class A07
HFC_score		0.000422	0.000261	0.000583	1.57e-06	Diet
PREVAL_RX_A		0.075	0.0459	0.104	2.31e-06	Drug use (any purchases in the past 7 years) ATC class A
BL_USE_RX_J01		0.0847	0.0512	0.118	3.51e-06	Antibiotic: Baseline antibiotic use (any purchases in the past 6 months)
PREVAL_RX_S		0.112	0.0675	0.157	3.9e-06	Drug use (any purchases in the past 7 years) ATC class S
PREVAL_RX_J02_NEVT		0.0261	0.0153	0.0368	9.19e-06	Drug purchases (nr of purchases in the past 7 years) ATC class J02
PREVAL_RX_J01D		0.0624	0.0365	0.0883	1.02e-05	Antibiotic: Prior other beta-lactam purchases use (any purchases in the past 7 years)
KY100_24	sausages (e.g. salami, gotler sausage)	-0.0183	-0.026	-0.0107	1.16e-05	Diet
PREVAL_RX_J01M		0.103	0.0591	0.147	1.71e-05	Antibiotic: Prior antibiotic use (any purchases in the past 7 years) ATC class M
PREVAL_RX_H		0.0967	0.0548	0.138	2.34e-05	Drug use (any purchases in the past 7 years) ATC class H
PREVAL_RX_J01C		0.0603	0.0342	0.0865	2.34e-05	Antibiotic: Prior penicillin use (any purchases in the past 7 years)
PREVAL_RX_ANTI_INFMEDS_M01sub_NEVT		0.00579	0.00327	0.00831	2.47e-05	Drug purchases (nr of purchases in the past 7 years) ATC class M01
TULOT	Income class, larger number =larger income	0.0139	0.00781	0.0199	2.71e-05	Demographics
BL_USE_RX_J		0.0838	0.047	0.121	2.85e-05	Baseline drug use (any purchases in the past 6 months) ATC class J
KOL	Cholesterol	-0.0277	-0.0398	-0.0155	2.92e-05	Health
BL_USE_RX_G		0.0817	0.0456	0.118	3.13e-05	Baseline drug use (any purchases in the past 6 months) ATC class G
BL_USE_RX_G03		0.0855	0.0476	0.123	3.26e-05	Baseline drug use (any purchases in the past 6 months) ATC class G03
PREVAL_RX_M_NEVT		0.00389	0.00216	0.00562	3.27e-05	Drug purchases (nr of purchases in the past 7 years) ATC class M
PREVAL_RX_ANTI_INFMEDS_M01sub		0.0575	0.0319	0.0831	3.3e-05	Drug use (any purchases in the past 7 years) ATC class M01
BMI	Body mass index	-0.00615	-0.00892	-0.00339	3.88e-05	Health
PREVAL_RX_R_NEVT		0.00209	0.00115	0.00303	3.91e-05	Drug purchases (nr of purchases in the past 7 years) ATC class R
PREVAL_ANTI_INFMEDS_M01sub		0.0558	0.0303	0.0814	5.52e-05	Drug use (any purchases in the past 7 years) ATC class M01
KY100_15	Cooked vegetables	0.0202	0.0109	0.0295	5.69e-05	Diet
PREVAL_RX_G03C		0.0829	0.0445	0.121	6.49e-05	Drug use (any purchases in the past 7 years) ATC class G03C
KY100_17	Fruits	0.0206	0.011	0.0302	6.81e-05	Diet
BL_USE_RX_A		0.0984	0.0518	0.145	9.3e-05	Baseline drug use (any purchases in the past 6 months) ATC class A
PREVAL_RX_M		0.0549	0.0289	0.081	9.62e-05	Drug use (any purchases in the past 7 years) ATC class M
KY100_6	Muesli or cereal	0.0184	0.00963	0.0271	9.84e-05	Diet
PREVAL_RX_J01M_NEVT		0.0333	0.0171	0.0496	0.000149	Antibiotic: Prior quinolone purchases (nr of purchases in the past 7 years)
PREVAL_RX_H02AB		0.113	0.0579	0.169	0.000152	Drug use (any purchases in the past 7 years) ATC class H02AB
KY100_1	Rye bread, rye crisp	-0.0234	-0.0349	-0.0119	0.000158	Diet
PREVAL_RX_J01E		0.0785	0.04	0.117	0.000158	Antibiotic: Prior antibiotic use (any purchases in the past 7 years) ATC class J01E
PREVAL_RX_A07_NEVT		0.0091	0.00453	0.0137	0.000229	Drug purchases (nr of purchases in the past 7 years) ATC class A07
BL_USE_RX_J01_1mo		0.0756	0.0376	0.114	0.00023	Antibiotic: Baseline antibiotic use (any purchases in the past 1 month)
KY100_8	cultured milk or yoghurt	0.0146	0.00713	0.022	0.00028	Diet
KY100_23	Sausages, wieners	-0.0212	-0.0327	-0.00968	0.0007	Diet
PREVAL_RX_D		0.0551	0.0249	0.0853	0.000774	Drug use (any purchases in the past 7 years) ATC class D
KY100_9	low-fat cheese	0.0125	0.00549	0.0195	0.00101	Diet
PREVAL_RX_G03D		0.0993	0.0436	0.155	0.00101	Drug use (any purchases in the past 7 years) ATC class G03D
PREVAL_RX_G03F		0.0826	0.0356	0.13	0.0012	Drug use (any purchases in the past 7 years) ATC class G03F
PREVAL_RX_N		0.0493	0.021	0.0777	0.00133	Drug use (any purchases in the past 7 years) ATC class N
PREVAL_ASTHMA_COPD		0.0785	0.0322	0.125	0.00183	Health
BL_USE_RX_M		0.0645	0.0259	0.103	0.0021	Baseline drug use (any purchases in the past 6 months) ATC class M
KY100_7	Macaroni, pasta or rice	0.0199	0.0076	0.0321	0.00296	Diet
PREVAL_ASTHMA	Asthma	0.0748	0.028	0.122	0.00339	Health
PREVAL_RX_N06		0.0634	0.0231	0.104	0.00389	Drug use (any purchases in the past 7 years) ATC class N06
KY100_2	Dark wheat bread, mixed grain bread	0.0136	0.00476	0.0224	0.00487	Diet
KY100_27	Chocolate	0.0169	0.00566	0.0281	0.00598	Diet
KY100_4	Sweet coffeebread or pies	-0.0132	-0.022	-0.00428	0.00674	Diet
BL_USE_RX_ANTI_INFMEDS_M01sub		0.0676	0.0216	0.114	0.0072	Baseline drug use (any purchases in the past 6 months) ATC class M01
BL_USE_RX_R		0.0607	0.0186	0.103	0.00838	Baseline drug use (any purchases in the past 6 months) ATC class R
PREVAL_RX_A_NEVT		0.00218	0.000646	0.00372	0.00931	Drug purchases (nr of purchases in the past 7 years) ATC class A
PREVAL_RX_J01E_NEVT		0.0213	0.00632	0.0362	0.00931	Antibiotic: Prior sulfonamide and trimethroprim purchases (nr of purchases in the past 7 years)
PREVAL_RX_A02		0.0489	0.0139	0.0839	0.0105	Drug use (any purchases in the past 7 years) ATC class A02
BL_USE_RX_G03C		0.0714	0.0189	0.124	0.013	Baseline drug use (any purchases in the past 6 months) ATC class G03C
KY100_29	Sugared soft drinks	-0.0125	-0.0217	-0.00321	0.0139	Diet
KY100_16	Vegetarian foods	0.0112	0.0027	0.0197	0.0162	Diet
BL_USE_RX_G03F		0.0718	0.0136	0.13	0.0255	Baseline drug use (any purchases in the past 6 months) ATC class G03F
BL_USE_ANTI_INFMEDS_M01sub		0.0554	0.0103	0.1	0.0258	Baseline drug use (any purchases in the past 6 months) ATC class M01
PREVAL_RX_N05		0.0452	0.00677	0.0836	0.0338	Drug use (any purchases in the past 7 years) ATC class N05
PREVAL_RX_J01X_NEVT		0.0495	0.00689	0.092	0.0359	Antibiotic: Prior antibiotic (other antibacterials) purchases (nr of purchases in the past 7 years)
PREVAL_RX_J01X		0.127	0.0141	0.24	0.0429	Antibiotic: Prior antibiotic (other antibacterians) use (any purchases in the past 7 years)
KY100_35	Store bought ready-to-eat meals	0.0142	0.00119	0.0271	0.0498	Diet
BL_USE_RX_C10AA		0.0541	0.00415	0.104	0.0514	Baseline drug use (any purchases in the past 6 months) ATC class C10AA
KY100_22	Meat dishes	-0.013	-0.0254	-0.00068	0.0583	Diet
KY100_12	Cooked or mashed potatoes	-0.0142	-0.0279	-0.00064	0.0598	Diet
PREVAL_IHD		0.0551	0.000794	0.109	0.0688	Health
PREVAL_MACE_PAD		0.0543	-0.0009	0.11	0.0784	Health
BL_USE_RX_C10		0.0478	-0.00165	0.0972	0.0829	Baseline drug use (any purchases in the past 6 months) ATC class C10
BL_USE_RX_C10A		0.0478	-0.00165	0.0972	0.0829	Baseline drug use (any purchases in the past 6 months) ATC class C10A
KY100_31	Salty snacks	0.0176	-0.00073	0.036	0.0843	Diet
PREVAL_MACE		0.0544	-0.00265	0.111	0.086	Health
BL_USE_LIPIDMEDS_C10		0.0461	-0.0033	0.0954	0.0931	Baseline drug use (any purchases in the past 6 months) ATC class C10
KY100_37	Fast food	0.0191	-0.00168	0.04	0.098	Diet
PREVAL_RX_C01		0.0469	-0.00427	0.0982	0.098	Drug use (any purchases in the past 7 years) ATC class C01
PREVAL_RX_D_NEVT		0.00308	-0.00044	0.0066	0.116	Drug purchases (nr of purchases in the past 7 years) ATC class D
PREVAL_RX_C08		0.0416	-0.0104	0.0936	0.155	Drug use (any purchases in the past 7 years) ATC class C08
PREVAL_HIBP		-0.031	-0.07	0.00791	0.156	Health
KY100_20	Fish, fish dishes	0.0101	-0.00276	0.0231	0.16	Diet
PREVAL_K11_APPENDIX		-0.0439	-0.101	0.0134	0.172	Health
PREVAL_RX_C		0.0215	-0.00676	0.0498	0.173	Drug use (any purchases in the past 7 years) ATC class C
BL_USE_RX_N		0.0312	-0.0102	0.0726	0.177	Baseline drug use (any purchases in the past 6 months) ATC class N
PREVAL_RX_C03		0.038	-0.0136	0.0895	0.187	Drug use (any purchases in the past 7 years) ATC class C03
PREVAL_MENTALDIS		-0.0334	-0.0796	0.0129	0.195	Health
BL_USE_RX_C07		-0.0282	-0.0706	0.0141	0.234	Baseline drug use (any purchases in the past 6 months) ATC class C07
PREVAL_RX_N_NEVT		0.000533	-0.00027	0.00133	0.234	Drug purchases (nr of purchases in the past 7 years) ATC class N
KY100_19	Fruit and berry juices	0.00473	-0.00305	0.0125	0.282	Diet
BL_USE_RX_C		0.0189	-0.0128	0.0507	0.287	Baseline drug use (any purchases in the past 6 months) ATC class C
KY100_13	fried potatoes or french fries	-0.00832	-0.0223	0.00561	0.287	Diet
PREVAL_RX_C10AA		0.0253	-0.0186	0.0691	0.305	Drug use (any purchases in the past 7 years) ATC class C10AA
PREVAL_RX_C09		0.0225	-0.0194	0.0643	0.342	Drug use (any purchases in the past 7 years) ATC class C09
KY100_25	cold meat cuts (cooked ham)	0.00411	-0.00437	0.0126	0.395	Diet
PREVAL_MSKEL_ANYFRAC		0.0219	-0.0241	0.0678	0.402	Health
KY100_5	Porridges	-0.00348	-0.0109	0.00397	0.409	Diet
KY100_18	Fresh or frozen berries	-0.00351	-0.012	0.00502	0.473	Diet
KY100_10	Other cheeses	-0.0025	-0.00994	0.00494	0.57	Diet
BL_USE_RX_C09		0.0149	-0.0318	0.0617	0.587	Baseline drug use (any purchases in the past 6 months) ATC class C09
PREVAL_RX_C10		0.0136	-0.0298	0.057	0.587	Drug use (any purchases in the past 7 years) ATC class C10
PREVAL_RX_C10A		0.0136	-0.0298	0.057	0.587	Drug use (any purchases in the past 7 years) ATC class C10A
PREVAL_LIPIDMEDS_C10		0.0129	-0.0305	0.0564	0.605	Drug use (any purchases in the past 7 years) ATC class C10
PREVAL_DIAB		0.0161	-0.0407	0.073	0.62	Health
PREVAL_RX_B		0.0148	-0.0389	0.0686	0.626	Drug use (any purchases in the past 7 years) ATC class B
KY100_26	Eggs	-0.00335	-0.0157	0.00901	0.628	Diet
KY100_28	Candy	0.00246	-0.0078	0.0127	0.668	Diet
BL_AGE	Baseline age	-0.0002	-0.00119	0.000796	0.725
PREVAL_RX_C07		-0.00549	-0.0409	0.03	0.785	Drug use (any purchases in the past 7 years) ATC class C07
KY100_30	Low-calory soft drinks	0.00142	-0.00912	0.012	0.81	Diet
BL_USE_RX_L		0.0133	-0.127	0.154	0.865	Baseline drug use (any purchases in the past 6 months) ATC class L
BL_USE_RX_J01C		0.00511	-0.0526	0.0628	0.869	Antibiotic: Baseline penicillin use (any purchases in the past 6 months)
KY100_3	White bread	0.00075	-0.00915	0.0107	0.882	Diet

### Sheet: Family associations with ARG lo
Variable	Family	Tau	FDR
ARG load	Bifidobacteriaceae	-0.12379	<0.001
ARG diversity	Bifidobacteriaceae	0.032854	<0.001
Species diversity	Bifidobacteriaceae	0.218096	<0.001
ARG load	Coriobacteriaceae	-0.08952	<0.001
ARG diversity	Coriobacteriaceae	0.021513	0.01063
Species diversity	Coriobacteriaceae	0.228937	<0.001
ARG load	Eggerthellaceae	0.02235	0.016364
ARG diversity	Eggerthellaceae	0.140276	<0.001
Species diversity	Eggerthellaceae	0.120835	<0.001
ARG load	Bacteroidaceae	0.106042	<0.001
ARG diversity	Bacteroidaceae	-0.10602	<0.001
Species diversity	Bacteroidaceae	-0.0485	<0.001
ARG load	Barnesiellaceae	-0.04384	<0.001
ARG diversity	Barnesiellaceae	-0.01817	0.040835
Species diversity	Barnesiellaceae	0.241826	<0.001
ARG load	Odoribacteraceae	-0.02193	0.011589
ARG diversity	Odoribacteraceae	-0.03581	<0.001
Species diversity	Odoribacteraceae	0.217383	<0.001
ARG load	Prevotellaceae	-0.11597	<0.001
ARG diversity	Prevotellaceae	-0.18169	<0.001
Species diversity	Prevotellaceae	-0.01491	0.09935
ARG load	Rikenellaceae	0.038609	<0.001
ARG diversity	Rikenellaceae	0.032346	<0.001
Species diversity	Rikenellaceae	0.164646	<0.001
ARG load	Tannerellaceae	0.028256	0.000613
ARG diversity	Tannerellaceae	-0.03984	<0.001
Species diversity	Tannerellaceae	0.155353	<0.001
ARG load	Lactobacillaceae	-0.05328	<0.001
ARG diversity	Lactobacillaceae	0.02474	0.011038
Species diversity	Lactobacillaceae	0.07918	<0.001
ARG load	Streptococcaceae	-0.00069	0.951475
ARG diversity	Streptococcaceae	0.095584	<0.001
Species diversity	Streptococcaceae	0.101681	<0.001
ARG load	Clostridiaceae	0.017618	0.058279
ARG diversity	Clostridiaceae	0.106527	<0.001
Species diversity	Clostridiaceae	0.087675	<0.001
ARG load	Clostridiales_unclassified	0.057799	<0.001
ARG diversity	Clostridiales_unclassified	0.081711	<0.001
Species diversity	Clostridiales_unclassified	0.077419	<0.001
ARG load	Eubacteriaceae	-0.01086	0.192431
ARG diversity	Eubacteriaceae	0.125645	<0.001
Species diversity	Eubacteriaceae	0.190662	<0.001
ARG load	Lachnospiraceae	-0.03215	<0.001
ARG diversity	Lachnospiraceae	0.151791	<0.001
Species diversity	Lachnospiraceae	0.1496	<0.001
ARG load	Oscillospiraceae	-0.01719	0.051547
ARG diversity	Oscillospiraceae	0.025837	0.003027
Species diversity	Oscillospiraceae	0.156761	<0.001
ARG load	Peptostreptococcaceae	-0.01353	0.170563
ARG diversity	Peptostreptococcaceae	0.086206	<0.001
Species diversity	Peptostreptococcaceae	0.098394	<0.001
ARG load	Ruminococcaceae	0.015302	0.063903
ARG diversity	Ruminococcaceae	0.18983	<0.001
Species diversity	Ruminococcaceae	0.21735	<0.001
ARG load	Erysipelotrichaceae	-0.0319	0.000535
ARG diversity	Erysipelotrichaceae	0.068397	<0.001
Species diversity	Erysipelotrichaceae	0.110963	<0.001
ARG load	Firmicutes_unclassified	-0.00862	0.319597
ARG diversity	Firmicutes_unclassified	0.110721	<0.001
Species diversity	Firmicutes_unclassified	0.180866	<0.001
ARG load	Acidaminococcaceae	-0.00475	0.606045
ARG diversity	Acidaminococcaceae	-0.04108	<0.001
Species diversity	Acidaminococcaceae	0.092528	<0.001
ARG load	Selenomonadaceae	-0.04906	<0.001
ARG diversity	Selenomonadaceae	-0.05143	<0.001
Species diversity	Selenomonadaceae	-0.00538	0.602234
ARG load	Veillonellaceae	-0.00982	0.293675
ARG diversity	Veillonellaceae	0.064181	<0.001
Species diversity	Veillonellaceae	0.045485	<0.001
ARG load	Sutterellaceae	0.084266	<0.001
ARG diversity	Sutterellaceae	0.086702	<0.001
Species diversity	Sutterellaceae	0.011815	0.223385
ARG load	Desulfovibrionaceae	-0.04999	<0.001
ARG diversity	Desulfovibrionaceae	-0.01515	0.117952
Species diversity	Desulfovibrionaceae	0.138989	<0.001
ARG load	Enterobacteriaceae	0.06054	<0.001
ARG diversity	Enterobacteriaceae	0.118121	<0.001
Species diversity	Enterobacteriaceae	0.028099	0.002864
ARG load	Pasteurellaceae	-0.01551	0.122516
ARG diversity	Pasteurellaceae	0.023162	0.020101
Species diversity	Pasteurellaceae	0.012188	0.224277
ARG load	Proteobacteria_unclassified	0.047626	<0.001
ARG diversity	Proteobacteria_unclassified	0.04713	<0.001
Species diversity	Proteobacteria_unclassified	0.002485	0.811814
ARG load	Brachyspiraceae	-0.03403	0.000613
ARG diversity	Brachyspiraceae	-0.03446	0.000535
Species diversity	Brachyspiraceae	0.009457	0.347327
ARG load	Akkermansiaceae	<0.001	0.981303
ARG diversity	Akkermansiaceae	0.104569	<0.001
Species diversity	Akkermansiaceae	0.12562	<0.001
