## Supplementary Table 2 for "Population variation and prognostic potential of gut antibiotic resistome"

### Sheet: Sheet1
Variable	Enterosignature	Tau	FDR
Amphenicol	ES-Bact	-0.02	0.035581
Beta-lactam	ES-Bact	0	0.844031
MATQAR	ES-Bact	-0.02	0.045588
MLSB	ES-Bact	0.1	0
Tetracycline	ES-Bact	0.05	0
Amphenicol	ES-Firm	0.02	0.036551
Beta-lactam	ES-Firm	-0.06	0
MATQAR	ES-Firm	-0.13	0
MLSB	ES-Firm	0.03	0.000225
Tetracycline	ES-Firm	0.05	0
Amphenicol	ES-Prev	-0.04	0.000128
Beta-lactam	ES-Prev	0.12	0
MATQAR	ES-Prev	-0.01	0.17529
MLSB	ES-Prev	-0.16	0
Tetracycline	ES-Prev	-0.1	0
Amphenicol	ES-Bifi	0.04	5.5e-05
Beta-lactam	ES-Bifi	-0.08	0
MATQAR	ES-Bifi	0.07	0
MLSB	ES-Bifi	0	0.91875
Tetracycline	ES-Bifi	0.06	0
Amphenicol	ES-Esch	0.09	0
Beta-lactam	ES-Esch	0.03	0.003472
MATQAR	ES-Esch	0.32	0
MLSB	ES-Esch	0.01	0.38203
Tetracycline	ES-Esch	0.03	0.000562
ARG_load	ES-Bact	0.1	0
ARG_diversity	ES-Bact	-0.1	0
Species_diversity	ES-Bact	-0.03	0.000225
ARG_load	ES-Firm	0	0.91875
ARG_diversity	ES-Firm	0.14	0
Species_diversity	ES-Firm	0.16	0
ARG_load	ES-Prev	-0.11	0
ARG_diversity	ES-Prev	-0.14	0
Species_diversity	ES-Prev	-0.07	0
ARG_load	ES-Bifi	-0.05	0
ARG_diversity	ES-Bifi	0.14	0
Species_diversity	ES-Bifi	0.26	0
ARG_load	ES-Esch	0.02	0.007385
ARG_diversity	ES-Esch	0.11	0
Species_diversity	ES-Esch	0.06	0
