## Supplementary Table 3 for "Population variation and prognostic potential of gut antibiotic resistome"

### Sheet: Table Captions
Supplementary Table 3. Estimated mean and 90% credible intervals for key covariates
The estimated mean and 90% credible intervals for total ARG load are shown for each factor level.
A probabilistic log-normal model was inferred separately for each factor level and gender (Methods) in order to capture potentially non-linear associations
Sheet	Description
Fresh vegetable consumption	Summary statistics for fresh vegetable consumption
Poultry consumption	Summary statistics for poultry consumption
Household income	Summary statistics for household income
Population density	Summary staticstics for population density
Age group	Summary statistics for Age group
Column name	Explanation
Level	Level for covariate, ordered. See Methods for how levels were obtained for each covariate, for population density level is inhabitats/km2
Female	Mean (90% credible interval) for ARG load for females
Male	Mean (90% credible interval) for ARG load for males

### Sheet: Fresh vegetable consumption
Level	Female	Male
1	240 (228-253)	195 (187-203)
2	233 (222-244)	212 (203-222)
3	245 (237-253)	209 (201-217)
4	247 (242-253)	219 (213-226)
5	254 (247-261)	222 (213-231)

### Sheet: Poultry consumption
Level	Female	Male
1	238 (226-250)	185 (176-194)
2	238 (231-245)	208 (201-215)
3	250 (244-256)	212 (206-218)
4	254 (247-261)	238 (230-247)
5	262 (246-280)	216 (195-238)

### Sheet: Household income
Level	Female	Male
1	241 (228-255)	181 (170-192)
2	244 (236-253)	196 (187-204)
3	248 (240-257)	195 (187-203)
4	239 (231-247)	216 (207-225)
5	248 (238-257)	226 (216-236)
6	254 (244-266)	236 (225-247)
7	250 (236-264)	224 (210-238)
8	257 (240-277)	225 (209-243)
9	268 (251-286)	237 (221-254)

### Sheet: Population density
Level	Female	Male
<10	225 (213-238)	189 (178-200)
<100	232 (224-240)	203 (195-211)
<1000	240 (234-247)	206 (200-213)
<10000	260 (255-265)	224 (218-229)
<20000	265 (233-302)	248 (216-286)

### Sheet: Age group
Level	Female	Male
24-29	231 (221-242)	190 (179-202)
30-39	245 (238-253)	224 (216-234)
40-49	251 (244-259)	227 (218-235)
50-59	248 (242-255)	209 (202-215)
60-69	249 (241-258)	205 (198-213)
70-75	253 (237-270)	199 (185-214)
